# Identification of shared and differentiating genetic risk for autism spectrum disorder, attention deficit hyperactivity disorder and case subgroups

**DOI:** 10.1101/2021.05.20.21257484

**Authors:** Manuel Mattheisen, Jakob Grove, Thomas D Als, Joanna Martin, Georgios Voloudakis, Sandra Meier, Ditte Demontis, Jaroslav Bendl, Raymond Walters, Caitlin E Carey, Anders Rosengren, Nora Strom, Mads Engel Hauberg, Biao Zeng, Gabriel Hoffman, Jonas Bybjerg-Grauholm, Marie Bækvad-Hansen, Esben Agerbo, Bru Cormand, Merete Nordentoft, Thomas Werge, Ole Mors, David M Hougaard, Joseph D Buxbaum, Stephen V Faraone, Barbara Franke, Søren Dalsgaard, Preben B Mortensen, Elise B Robinson, Panos Roussos, Benjamin M Neale, Mark J Daly, Anders D Børglum

## Abstract

Attention deficit hyperactivity disorder (ADHD) and autism spectrum disorder (ASD) are highly heritable neurodevelopmental disorders with a considerable overlap in their genetic etiology. We dissected their shared and distinct genetic architecture by cross-disorder analyses of large data sets, including samples with information on comorbid diagnoses. We identified seven loci shared by the disorders and the first five genome-wide significant loci differentiating the disorders. All five differentiating loci showed opposite allelic directions in the two disorders separately as well as significant associations with variation in other traits e.g. educational attainment, items of neuroticism and regional brain volume. Integration with brain transcriptome data identified and prioritized several significantly associated genes. Genetic correlation of the shared liability across ASD-ADHD was strong for other psychiatric phenotypes while the ASD-ADHD differentiating liability correlated most strongly with cognitive traits. Polygenic score analyses revealed that individuals diagnosed with both ASD and ADHD are double-burdened with genetic risk for both disorders and show distinctive patterns of genetic association with other traits when compared to the ASD-only and ADHD-only subgroups. The results provide novel insights into the biological foundation for developing just one or both of the disorders and for driving the psychopathology discriminatively towards either ADHD or ASD.
