## Supplementary material for "Identification of shared and differentiating genetic risk for autism spectrum disorder, attention deficit hyperactivity disorder and case subgroups": Table S1

### Sheet: README
Supplementary Table S1
PheWAS lookup for combined GWAS in data from the open GWAS Project
Data accessed on Oct 15th 2020. Default settings have been used (i.e. results filtered at pval of 0.001)
https://gwas.mrcieu.ac.uk/phewas/
ID	open GWAS project ID
Trait	Trait or disoder. For eQTL studies name of the gene (ENSEMBL ID)
Position	BP position in hg19
P	P-value for associated trait or disorder
SE	Standard error
N	Number of individuals included in the analysis
Beta	Effect size (BETA) for reported association
CHR	Chromosome
EA	Effect allele
NEA	Other allele
EAF	Effect allele frequency (if available)

### Sheet: rs7538463
ID	Trait	Position	P	SE	N	Beta	CHR	EA	NEA	EAF
eqtl-a-ENSG00000159214	ENSG00000159214	44196416	7.24436e-241	0.0126235	27730	-0.418377	1	A	T	0.709181
eqtl-a-ENSG00000117410	ENSG00000117410	44196416	1.40929e-21	0.0130635	27730	-0.124644	1	A	T	0.709181
ieu-a-1183	ADHD	44196416	1.17201e-09	0.0145	55374	-0.0880992	1	A	T
ukb-d-20116_0	Smoking status: Never	44196416	8.90882e-09	0.0012931	359706	0.00743587	1	A	T	0.721305
ukb-d-30770_irnt	IGF-1	44196416	3.01801e-08	0.0025854	342439	0.014324	1	A	T	0.72117
ieu-a-1001	Years of schooling	44196416	6.49098e-08	0.003	293723	0.015	1	A	T	0.7015
ukb-d-30610_irnt	Alkaline phosphatase	44196416	8.93018e-08	0.0025899	344292	-0.013849	1	A	T	0.72119
ukb-d-30770_raw	IGF-1	44196416	1.47269e-07	0.014663	342439	0.077072	1	A	T	0.72117
ukb-d-680_3	Own or rent accommodation lived in: Rent - from local authority, local council, housing association	44196416	1.97984e-07	0.000590854	356340	-0.00307322	1	A	T	0.72126
eqtl-a-ENSG00000132768	ENSG00000132768	44196416	3.20797e-07	0.0130934	27730	-0.0669179	1	A	T	0.709181
ieu-a-1010	Years of schooling	44196416	4.24796e-06	0.004	131695	0.019	1	A	T	0.7015
ukb-d-4979	FI5 : family relationship calculation	44196416	1.55007e-05	0.00233179	113356	0.0100772	1	A	T	0.720714
eqtl-a-ENSG00000142949	ENSG00000142949	44196416	2.68572e-05	0.0130974	27516	0.0549892	1	A	T	0.709181
ukb-d-30610_raw	Alkaline phosphatase	44196416	3.64401e-05	0.06937	344292	-0.28643	1	A	T	0.72119
eqtl-a-ENSG00000236200	ENSG00000236200	44196416	4.26933e-05	0.0130978	13422	-0.0536013	1	A	T	0.709181
eqtl-a-ENSG00000177868	ENSG00000177868	44196416	8.30577e-05	0.0130983	27516	0.0515459	1	A	T	0.709181
ukb-d-1468_4	Cereal type: Muesli	44196416	9.90946e-05	0.00115839	299898	0.00450944	1	A	T	0.721451
ukb-d-1538_0	Major dietary changes in the last 5 years: No	44196416	0.000137575	0.0012753	360294	0.00486212	1	A	T	0.721241
ukb-d-4968	FI4 : positional arithmetic	44196416	0.000155392	0.00164557	115690	0.00622422	1	A	T	0.720529
ukb-d-30090_irnt	Platelet crit	44196416	0.000285266	0.00252838	350471	-0.00917386	1	A	T	0.721225
ieu-a-22	Schizophrenia	44196416	0.000436697	0.0116	82315	-0.0408012	1	A	T
ukb-d-30710_irnt	C-reactive protein	44196416	0.000442293	0.0026599	343524	-0.0093454	1	A	T	0.72119
prot-a-559	Carbohydrate sulfotransferase 9	44196416	0.000549541	0.0268	3301	0.0926	1	A	T	0.7105
ukb-d-2395_1	Hair/balding pattern: Pattern 1	44196416	0.000600689	0.00179998	165649	-0.00617639	1	A	T	0.722254
met-c-909	Total cholesterol in medium VLDL	44196416	0.000835007	0.011054	21550	-0.037297	1	A	T	0.736045
ukb-d-680_1	Own or rent accommodation lived in: Own outright (by you or someone in your household)	44196416	0.00089041	0.00113375	356340	0.00376754	1	A	T	0.72126
met-c-951	Phospholipids in very large VLDL	44196416	0.000894005	0.011122	21236	-0.037288	1	A	T	0.735946

### Sheet: rs4916723
ID	Trait	Position	P	SE	N	Beta	CHR	EA	NEA	EAF
eqtl-a-ENSG00000247828	ENSG00000247828	87854395	9.22147e-79	0.0119239	5502	-0.224043	5	C	A	0.41672
ukb-b-6591	Age first had sexual intercourse	87854395	2.29985e-17	0.00220752	406457	-0.0187191	5	C	A	0.421033
ukb-b-5779	Alcohol intake frequency.	87854395	1.10002e-14	0.00309951	462346	0.0239479	5	C	A	0.420617
ieu-a-1239	Years of schooling	87854395	1.32008e-12	0.00172	766345	-0.01218	5	C	A	0.4354
ukb-b-4256	Lifetime number of sexual partners	87854395	1e-11	0.00188956	378882	0.0128624	5	C	A	0.420722
ukb-d-30040_irnt	Mean corpuscular volume	87854395	2.08113e-11	0.00242292	350473	-0.0162346	5	C	A	0.423091
ukb-d-30050_irnt	Mean corpuscular haemoglobin	87854395	4.58142e-11	0.00241723	350472	-0.0159154	5	C	A	0.423093
ukb-a-25	Alcohol intake frequency.	87854395	1.71692e-10	0.00363596	336965	0.0232154	5	C	A	0.423382
ukb-b-4667	Leisure/social activities: Religious group	87854395	8.30004e-09	0.000748302	461369	-0.00431158	5	C	A	0.420601
ukb-b-5239	Average weekly red wine intake	87854395	1.29999e-08	0.002113	327026	-0.0120207	5	C	A	0.418804
ieu-a-1183	ADHD	87854395	1.57601e-08	0.0135	55374	0.0766003	5	C	A
ukb-b-1996	Salad / raw vegetable intake	87854395	1.7e-08	0.0014582	435435	-0.00822564	5	C	A	0.420155
ukb-b-6519	Worrier / anxious feelings	87854395	1.89998e-08	0.00105008	450765	-0.00590267	5	C	A	0.420647
ebi-a-GCST006478	Worry	87854395	2.95202e-08	0.002467	348219	-0.01368	5	C	A
ukb-a-6	Time spent using computer	87854395	6.03601e-08	0.00220075	261987	-0.0119234	5	C	A	0.423382
ebi-a-GCST006950	Feeling worry	87854395	1.53801e-07	0.002404	372869	-0.0126162	5	C	A	0.412549
ukb-b-4522	Time spent using computer	87854395	2.80001e-07	0.00186879	360895	-0.00959961	5	C	A	0.420152
ukb-a-335	Sodium in urine	87854395	5.02863e-07	0.0024203	326831	0.0121628	5	C	A	0.423382
ukb-b-20544	Nervous feelings	87854395	1.5e-06	0.000910288	450700	-0.00438422	5	C	A	0.420798
ukb-b-17729	Qualifications: None of the above	87854395	1.79999e-06	0.000801127	458079	0.00382781	5	C	A	0.420617
ieu-a-1185	Autism Spectrum Disorder	87854395	1.92398e-06	0.0141	46351	0.067305	5	C	A
ukb-b-10093	Tense / 'highly strung'	87854395	2.80001e-06	0.000818709	447961	-0.00383437	5	C	A	0.420843
ebi-a-GCST006940	Neurociticism	87854395	4.108e-06	0.00237982	380506	-0.0109615	5	C	A	0.412549
ukb-d-1418_1	Milk type used: Full cream	87854395	4.23653e-06	0.00058544	360806	0.00269273	5	C	A	0.423011
ukb-b-6066	Tea intake	87854395	5.30005e-06	0.00216808	447485	-0.00987151	5	C	A	0.420661
ukb-b-3957	Sleeplessness / insomnia	87854395	5.80003e-06	0.00152004	462341	-0.00688974	5	C	A	0.420597
ukb-d-30140_irnt	Neutrophill count	87854395	6.6147e-06	0.00243138	349856	0.0109553	5	C	A	0.4231
ukb-b-3460	Alcohol intake versus 10 years previously	87854395	7.10003e-06	0.00161332	428117	0.00724618	5	C	A	0.420459
ukb-a-51	Worrier / anxious feelings	87854395	7.87445e-06	0.00123425	328717	-0.00551544	5	C	A	0.423382
ukb-b-4630	Neuroticism score	87854395	8e-06	0.00756745	374323	-0.0337872	5	C	A	0.42114
ukb-a-398	Qualifications: None of the above	87854395	8.17448e-06	0.000944825	334070	0.00421452	5	C	A	0.423382
ukb-d-30000_irnt	White blood cell (leukocyte) count	87854395	8.83243e-06	0.00243478	350470	0.0108202	5	C	A	0.423094
ukb-b-16489	Qualifications: College or University degree	87854395	1.5e-05	0.000972629	458079	-0.00420433	5	C	A	0.420617
ukb-b-5076	Leisure/social activities: None of the above	87854395	1.5e-05	0.000979122	461369	0.00423684	5	C	A	0.420601
ukb-b-19379	Impedance of arm (left)	87854395	1.79999e-05	0.00144275	454850	-0.00617984	5	C	A	0.420658
ukb-b-19852	Current employment status: Retired	87854395	2e-05	0.00102396	461242	-0.00436938	5	C	A	0.420603
ukb-a-397	Qualifications: College or University degree	87854395	2.1303e-05	0.00116534	334070	-0.00495367	5	C	A	0.423382
ukb-b-2047	Age started smoking in former smokers	87854395	2.19999e-05	0.00418026	114449	-0.0177528	5	C	A	0.422439
ukb-d-30010_irnt	Red blood cell (erythrocyte) count	87854395	2.4919e-05	0.00208525	350475	0.00879055	5	C	A	0.423091
ukb-b-12014	Medication for cholesterol, blood pressure or diabetes: None of the above	87854395	2.80001e-05	0.00148346	209638	0.00621044	5	C	A	0.419497
ukb-b-185	Frequency of travelling from home to job workplace	87854395	2.90001e-05	0.00241806	263534	0.0101125	5	C	A	0.421764
ukb-b-19373	Duration to first press of snap-button in each round	87854395	4.30002e-05	0.00208482	459281	-0.00852677	5	C	A	0.42067
ukb-a-26	Average weekly red wine intake	87854395	4.92663e-05	0.00246637	241008	-0.0100114	5	C	A	0.423382
ieu-a-1001	Years of schooling	87854395	5.07996e-05	0.002	293723	-0.01	5	C	A	0.3937
ebi-a-GCST005232	Neuroticism	87854395	6.96947e-05	0.0055777	329821	-0.022185	5	C	A
ukb-a-273	Impedance of arm (left)	87854395	8.18201e-05	0.00175528	331292	-0.00691414	5	C	A	0.423382
ukb-b-13823	Time to complete round	87854395	9.49992e-05	0.00210775	454157	-0.00822576	5	C	A	0.420668
ebi-a-GCST005038	Allergic disease (asthma, hay fever or eczema)	87854395	0.0001126	0.0058	360838	-0.0223	5	C	A	0.5867
met-a-471	2-aminobutyrate	87854395	0.000113501	0.0018	7365	-0.0068	5	C	A	0.4112
ukb-b-6991	Seen doctor (GP) for nerves, anxiety, tension or depression	87854395	0.00012	0.0009991	459560	-0.00385106	5	C	A	0.420661
ukb-d-1448_3	Bread type: Wholemeal or wholegrain	87854395	0.000139197	0.00119923	348424	-0.00456863	5	C	A	0.422817
ukb-d-1448_1	Bread type: White	87854395	0.000148868	0.00106603	348424	0.00404346	5	C	A	0.422817
ukb-b-4070	Apple intake	87854395	0.00015	0.0060052	64949	-0.0227377	5	C	A	0.421568
ukb-d-30710_irnt	C-reactive protein	87854395	0.000167109	0.0024453	343524	0.0092046	5	C	A	0.42301
ebi-a-GCST004602	Mean corpuscular volume	87854395	0.000185498	0.00362726	172433	-0.0135585	5	C	A	0.4223
ukb-a-36	Handedness (chirality/laterality): Left-handed	87854395	0.000199733	0.000734975	337130	-0.00273366	5	C	A	0.423382
ukb-b-8810	Current employment status: Doing unpaid or voluntary work	87854395	0.000219999	0.000402338	461242	-0.00148686	5	C	A	0.420603
prot-a-1746	Leukocyte immunoglobulin-like receptor subfamily B member 4	87854395	0.000234423	0.0257	3301	0.0943	5	C	A	0.41843
ukb-b-14395	Medication for cholesterol, blood pressure or diabetes: Blood pressure medication	87854395	0.00025	0.00135794	209638	-0.00497425	5	C	A	0.419497
ubm-a-2524	NET100 1368	87854395	0.00025704	0.0158	7916	0.0579	5	C	A	0.42637
ukb-b-4077	Leisure/social activities: Other group activity	87854395	0.000259998	0.00087737	461369	-0.00320769	5	C	A	0.420601
ukb-b-3881	Fresh fruit intake	87854395	0.000259998	0.00125152	446462	-0.00456863	5	C	A	0.420389
ebi-a-GCST006952	Feeling tense	87854395	0.000264698	0.00240911	371318	-0.00878842	5	C	A	0.412549
ukb-a-489	Medication for cholesterol blood pressure or diabetes: None of the above	87854395	0.000281845	0.00173848	154702	0.00631335	5	C	A	0.423382
ukb-b-10793	Pear intake	87854395	0.000290001	0.00365196	64949	-0.0132308	5	C	A	0.421568
ukb-b-7859	Impedance of arm (right)	87854395	0.000290001	0.0014375	454826	-0.00521415	5	C	A	0.420656
ukb-b-11740	Medication for cholesterol, blood pressure or diabetes: Cholesterol lowering medication	87854395	0.000299999	0.00132928	209638	-0.00480253	5	C	A	0.419497
ebi-a-GCST006948	Feeling nervous	87854395	0.000326197	0.00240328	373121	-0.00863739	5	C	A	0.412549
ukb-d-30080_irnt	Platelet count	87854395	0.000334865	0.00236383	350474	0.00847848	5	C	A	0.423092
ukb-b-16287	Mean time to correctly identify matches	87854395	0.000350002	0.0020941	459523	-0.00748864	5	C	A	0.42067
ukb-a-27	Average weekly champagne plus white wine intake	87854395	0.000374835	0.0025019	240864	-0.00889988	5	C	A	0.423382
ukb-b-4616	Nap during day	87854395	0.000379997	0.00125302	462400	0.00445199	5	C	A	0.420642
ukb-a-113	Non-cancer illness code self-reported: arthritis (nos)	87854395	0.000381022	0.000218077	337159	0.00077481	5	C	A	0.423382
bbj-a-1	Body mass index	87854395	0.000382296	0.003826		-0.01359	5	C	A	0.3125
ebi-a-GCST004904	Body mass index	87854395	0.000382296	0.003826	158284	-0.01359	5	C	A	0.3125
ubm-a-1422	NET100 0266	87854395	0.000389045	0.0156	7916	0.0555	5	C	A	0.42637
ukb-a-333	Creatinine (enzymatic) in urine	87854395	0.000409525	0.00235421	327525	0.00831957	5	C	A	0.423382
met-a-461	3-carboxy-4-methyl-5-propyl-2-furanpropanoate (CMPF)	87854395	0.000425001	0.0077	7363	-0.0273	5	C	A	0.4107
prot-b-17	oxidized low density lipoprotein receptor 1	87854395	0.000428105	0.0391	3394	0.1379	5	C	A	0.3837
ukb-b-17409	Trunk fat-free mass	87854395	0.000439997	0.00126453	454508	0.00444156	5	C	A	0.420652
ukb-b-9685	Trunk predicted mass	87854395	0.000460002	0.00126049	454463	0.00441601	5	C	A	0.420654
ukb-a-32	Alcohol intake versus 10 years previously	87854395	0.000485266	0.00188816	313248	0.00658742	5	C	A	0.423382
ukb-a-50	Nervous feelings	87854395	0.000488765	0.00106922	328725	-0.00372823	5	C	A	0.423382
ukb-b-19957	Suffer from 'nerves'	87854395	0.000519996	0.000886167	445809	-0.00307747	5	C	A	0.420541
ukb-b-7675	Operative procedures - secondary OPCS: Y97.3 Radiology with post contrast	87854395	0.000530005	0.000195071	463010	0.000675912	5	C	A	0.420611
ukb-b-13653	Worry too long after embarrassment	87854395	0.000560003	0.00107194	443918	-0.00369918	5	C	A	0.420721
ubm-a-1021	NET25 0075	87854395	0.000630957	0.0157	7916	0.0537	5	C	A	0.42637
ubm-a-1252	NET100 0096	87854395	0.000645654	0.0158	7916	0.054	5	C	A	0.42637
met-b-185	CD8:%39+	87854395	0.00064841	0.0219349	439	-0.0748094	5	C	A	0.441913
ukb-b-8089	Cooked vegetable intake	87854395	0.000659994	0.00159825	448651	-0.00544151	5	C	A	0.420324
ubm-a-2267	NET100 1111	87854395	0.000660693	0.0159	7916	0.0542	5	C	A	0.42637
ukb-b-2227	Number of children fathered	87854395	0.000680002	0.00259198	209872	0.00880736	5	C	A	0.419465
ukb-b-3656	Number of treatments/medications taken	87854395	0.000680002	0.00169531	462933	-0.00576275	5	C	A	0.42062
ukb-b-18336	Seen a psychiatrist for nerves, anxiety, tension or depression	87854395	0.000729995	0.000682103	460702	-0.00230452	5	C	A	0.420591
ebi-a-GCST004599	Mean platelet volume	87854395	0.0007347	0.00371742	164454	-0.0125511	5	C	A	0.4223
ieu-a-1011	Years of schooling	87854395	0.000778502	0.003	162028	-0.011	5	C	A	0.3937
ukb-a-236	Ever smoked	87854395	0.000849161	0.00121674	336067	0.00405939	5	C	A	0.423382
ieu-a-1077	Selenium	87854395	0.000870001	0.031	2603	-0.102	5	C	A
ukb-d-22617_2329	Job SOC coding: Researchers n.e.c.	87854395	0.000875226	0.000506965	91149	-0.00168715	5	C	A	0.422815
ukb-b-20531	Leg fat percentage (right)	87854395	0.00089	0.0013063	454854	0.00433965	5	C	A	0.42066
ukb-b-20261	Ever smoked	87854395	0.00089	0.00102806	461066	0.00341494	5	C	A	0.420598
ebi-a-GCST004630	Mean corpuscular hemoglobin	87854395	0.000901592	0.00363688	172332	-0.0120728	5	C	A	0.4222
ukb-b-3686	Operative procedures - secondary OPCS: Y98.2 Radiology of two body areas	87854395	0.000920005	0.000190039	463010	0.000629866	5	C	A	0.420611
ukb-a-499	Frequency of travelling from home to job workplace	87854395	0.000951788	0.00284569	190557	0.00940343	5	C	A	0.423382
ukb-d-1707_1	Handedness (chirality/laterality): Right-handed	87854395	0.00096732	0.000761001	360913	0.00251122	5	C	A	0.423006
ieu-a-1283	Alcohol consumption	87854395	0.000985598	0.003068	104998	-0.01011	5	C	A	0.42

### Sheet: rs2391769
ID	Trait	Position	P	SE	N	Beta	CHR	EA	NEA	EAF
eqtl-a-ENSG00000117569	ENSG00000117569	96978961	1.56783e-41	0.0123834	31644	0.167173	1	G	A	0.648145
ieu-a-1183	ADHD	96978961	3.96196e-08	0.0137	55374	0.0754027	1	G	A
ukb-b-13184	Types of physical activity in last 4 weeks: Heavy DIY (eg: weeding, lawn mowing, carpentry, digging)	96978961	9.90011e-08	0.00105578	460376	-0.00562594	1	G	A	0.649409
ieu-a-1185	Autism Spectrum Disorder	96978961	1.13501e-07	0.0145	46351	0.0769026	1	G	A
ukb-b-6591	Age first had sexual intercourse	96978961	3.09999e-06	0.00225914	406457	-0.0105306	1	G	A	0.649442
ukb-a-487	Types of physical activity in last 4 weeks: Heavy DIY (eg: weeding lawn mowing carpentry digging)	96978961	2.26418e-05	0.00124089	335599	-0.00525785	1	G	A	0.647603
ukb-b-7478	Hand grip strength (left)	96978961	2.39999e-05	0.00155638	461026	-0.00657036	1	G	A	0.649444
ukb-b-20498	Number of incorrect matches in round	96978961	2.80001e-05	0.00213516	462302	0.0089393	1	G	A	0.64944
ukb-b-15625	Number of symbol digit matches made correctly	96978961	5.80003e-05	0.00437133	113106	-0.0175683	1	G	A	0.648584
ieu-a-89	Height	96978961	5.89997e-05	0.0031	252402	-0.012	1	G	A	0.696
ukb-b-13823	Time to complete round	96978961	0.000230001	0.00215996	454157	0.00794722	1	G	A	0.64942
prot-a-2969	Homeobox protein TGIF2	96978961	0.000234423	0.0255	3301	-0.0939	1	G	A	0.63937
prot-a-2112	5'(3')-deoxyribonucleotidase, cytosolic type	96978961	0.000239883	0.0255	3301	-0.0938	1	G	A	0.63937
finn-a-F5_BEHEMOCHILD	Behauvioural and emotional disorders with onset usually occuring in childhood and adolescence	96513405	0.000253402	0.0513		0.1875	1	G	A	0.6988
prot-a-766	Discoidin, CUB and LCCL domain-containing protein 2	96978961	0.000301995	0.0255	3301	-0.0922	1	G	A	0.63937
ukb-a-486	Types of physical activity in last 4 weeks: Light DIY (eg: pruning watering the lawn)	96978961	0.000411728	0.00127394	335599	-0.00450018	1	G	A	0.647603
prot-a-1100	Fibroblast growth factor 8 isoform A	96978961	0.000436516	0.0255	3301	-0.0898	1	G	A	0.63937
ukb-a-374	Hand grip strength (left)	96978961	0.000464526	0.00183597	335821	-0.00642674	1	G	A	0.647603
ukb-b-19585	Duration to entering value	96978961	0.000490004	0.00435786	113410	0.0151859	1	G	A	0.648574
prot-c-4929_55_1	SHBG	96978961	0.000490004	0.0388508	994	-0.1359	1	G	A
ebi-a-GCST006946	Worry too long after an embarrassing experience	96978961	0.000580096	0.00246815	367725	-0.00849292	1	G	A	0.655638
ukb-a-379	Hand grip strength (right)	96978961	0.000581715	0.00183942	335842	-0.00632766	1	G	A	0.647603
prot-a-558	Carbohydrate sulfotransferase 6	96978961	0.000616595	0.0255	3301	-0.0874	1	G	A	0.63937
ukb-b-10215	Hand grip strength (right)	96978961	0.00064	0.00155873	461089	-0.0053195	1	G	A	0.649404
ubm-a-2678	volume Right-Thalamus-Proper	96978961	0.000691831	0.0108	7916	-0.0367	1	G	A	0.64206
ukb-a-501	Distance between home and job workplace	96978961	0.000706643	0.00364068	161121	-0.0123312	1	G	A	0.647603
ukb-b-13426	Treatment/medication code: irbesartan	96978961	0.000729995	0.000182868	462933	0.000617474	1	G	A	0.649441
ukb-b-1806	Number of symbol digit matches attempted	96978961	0.000759994	0.00436981	113106	-0.0147096	1	G	A	0.648584
ukb-b-15363	Operative procedures - secondary OPCS: R32.3 Repair of obstetric laceration of vagina and floor of pelvis	96978961	0.000769999	0.000172727	463010	-0.000581127	1	G	A	0.649451
ieu-a-1073	Copper	96978961	0.000774997	0.028	2603	0.094	1	G	A
ukb-b-13653	Worry too long after embarrassment	96978961	0.000850002	0.00109791	443918	-0.00366137	1	G	A	0.649198
ukb-b-17729	Qualifications: None of the above	96978961	0.000870001	0.00082081	458079	0.00273175	1	G	A	0.649441
ukb-b-7337	Types of physical activity in last 4 weeks: Walking for pleasure (not as a means of transport)	96978961	0.000929994	0.000981932	460376	-0.00325139	1	G	A	0.649409
ukb-b-15175	Vitamin and mineral supplements: Vitamin C	96978961	0.000940005	0.000615546	460351	0.00203607	1	G	A	0.649433
ukb-b-7278	Operative procedures - main OPCS: T20.2 Primary repair of inguinal hernia using insert of prosthetic material	96978961	0.000949992	0.00032575	463010	-0.00107686	1	G	A	0.649451

### Sheet: rs9530773
ID	Trait	Position	P	SE	N	Beta	CHR	EA	NEA	EAF
ukb-d-1747_1	Hair colour (natural, before greying): Blonde	78852243	4.62179e-07	0.000811813	360270	0.00409273	13	G	T	0.306446
ieu-a-1183	ADHD	78852243	7.38703e-07	0.0144	55374	0.0713027	13	G	T
ukb-d-1747_4	Hair colour (natural, before greying): Dark brown	78852243	2.02344e-06	0.00123528	360270	-0.005869	13	G	T	0.306446
ukb-d-M75	Diagnoses - main ICD10: M75 Shoulder lesions	78852243	6.22415e-06	0.000358216	361194	0.00161867	13	G	T	0.306441
ukb-d-M13_SHOULDER	Shoulder lesions	78852243	6.41594e-06	0.000358192	361194	0.00161626	13	G	T	0.306441
ieu-a-1185	Autism Spectrum Disorder	78852243	1.75902e-05	0.0149	46351	0.0640053	13	G	T
ukb-d-M13_IMPINGEMENT	Impingement syndrome of shoulder	78852243	8.46818e-05	0.000247549	361194	0.000973063	13	G	T	0.306441
ubm-a-1243	NET100 0087	78852243	0.000147911	0.0169	7916	-0.064	13	G	T	0.31815
ukb-b-4256	Lifetime number of sexual partners	78852243	0.00016	0.00200361	378882	0.00756694	13	G	T	0.306425
ukb-a-335	Sodium in urine	78852243	0.000198738	0.00256596	326831	0.00954707	13	G	T	0.307437
ieu-b-38	systolic blood pressure	78852243	0.0002594	0.0326	732648	-0.1193	13	G	T	0.3086
ubm-a-2798	a2009s lh S front inf area	78852243	0.000371535	0.0139	7916	-0.0495	13	G	T	0.31815
prot-a-415	Cyclin-C	78852243	0.000398107	0.0263	3301	0.0932	13	G	T	0.32008
ubm-a-2302	NET100 1146	78852243	0.00040738	0.0167	7916	0.0591	13	G	T	0.31815
met-a-696	X-13619	78852243	0.000497199	0.0016	7345	0.0057	13	G	T	0.3123
ubm-a-821	IDP dMRI ProbtrackX OD cgc l	78852243	0.000660693	0.0161	7916	-0.0549	13	G	T	0.31815
ukb-a-333	Creatinine (enzymatic) in urine	78852243	0.000670965	0.00249597	327525	0.00848931	13	G	T	0.307437
ubm-a-1538	NET100 0382	78852243	0.000724436	0.0167	7916	0.0564	13	G	T	0.31815
ukb-b-14598	Intended management of patient (recoded): No overnight hospital stay	78852243	0.000759994	0.00112353	455026	0.0037844	13	G	T	0.306479
ukb-b-15924	3mm index of best keratometry results (left)	78852243	0.0008	0.00293117	95998	-0.00982503	13	G	T	0.307632
ukb-a-30	Average weekly fortified wine intake	78852243	0.000863873	0.00148649	241381	0.00495226	13	G	T	0.307437
ukb-a-334	Potassium in urine	78852243	0.000870222	0.00264648	326816	0.00881136	13	G	T	0.307437
ukb-b-8846	Methods of admission to hospital (recoded): Elective admission: Booked	78852243	0.000929994	0.00103894	462717	0.00344022	13	G	T	0.306393
ukb-b-4361	Leg pain when standing still or sitting	78852243	0.000969996	0.00407405	32378	0.013444	13	G	T	0.308094

### Sheet: rs138696645
ID	Trait	Position	P	SE	N	Beta	CHR	EA	NEA	EAF
ukb-d-30770_raw	IGF-1	21154234	6.30231e-59	0.013872	342439	-0.22458	20	A	AAAG	0.65236
ukb-d-30770_irnt	IGF-1	21154234	3.47136e-58	0.0024458	342439	-0.039339	20	A	AAAG	0.65236
ieu-a-1185	Autism Spectrum Disorder	21154234	1.21899e-07	0.0145	46351	-0.0766003	20	A	AAAG
ieu-a-1183	ADHD	21154234	1.766e-05	0.0141	55374	-0.0603022	20	A	AAAG
ukb-d-30660_irnt	Direct bilirubin	21154234	0.000167009	0.0026341	292933	-0.0099158	20	A	AAAG	0.65252
ukb-d-30710_irnt	C-reactive protein	21154234	0.000219649	0.0025172	343524	0.009302	20	A	AAAG	0.65228
ukb-d-OTHER_ILD_CVD_COMORB	Other ILD-related CVD-co-morbidities	21154234	0.000793835	0.000205836	361194	-0.000690571	20	A	AAAG	0.652267
ukb-d-30640_irnt	Apoliprotein B	21154234	0.000796508	0.0025	342590	0.0083852	20	A	AAAG	0.65235
ukb-d-30640_raw	Apoliprotein B	21154234	0.000982404	0.0005953	342590	0.0019618	20	A	AAAG	0.65235

### Sheet: rs227293
ID	Trait	Position	P	SE	N	Beta	CHR	EA	NEA	EAF
prot-a-1836	Beta-mannosidase	103623491	1.31826e-111	0.0246	3301	-0.5517	4	T	C	0.6709
ukb-d-30720_irnt	Cystatin C	103623491	2.94374e-21	0.002302	344264	0.021789	4	T	C	0.66166
ukb-d-30720_raw	Cystatin C	103623491	9.70287e-15	0.00041117	344264	0.0031839	4	T	C	0.66166
ukb-d-30700_irnt	Creatinine	103623491	2.25736e-14	0.0020491	344104	0.015646	4	T	C	0.66167
ukb-d-30180_irnt	Lymphocyte percentage	103623491	7.60501e-14	0.00248493	349861	-0.0185805	4	T	C	0.661651
ukb-d-30120_irnt	Lymphocyte count	103623491	1.35944e-09	0.00251036	349856	-0.0152137	4	T	C	0.661657
ebi-a-GCST004627	Lymphocyte counts	103623491	1.93402e-09	0.00381335	171643	-0.0228925	4	T	C	0.6634
ukb-d-30200_irnt	Neutrophill percentage	103623491	6.34995e-09	0.00251177	349861	0.0145869	4	T	C	0.661651
ukb-d-30700_raw	Creatinine	103623491	1.51001e-08	0.039646	344104	0.22442	4	T	C	0.66167
ukb-d-30670_irnt	Urea	103623491	2.53881e-07	0.0024268	344052	0.01251	4	T	C	0.66168
ebi-a-GCST004632	Lymphocyte percentage of white cells	103623491	3.27002e-07	0.00377293	171748	-0.019269	4	T	C	0.6633
ieu-a-1183	ADHD	103623491	3.535e-07	0.0143	55374	0.072702	4	T	C
ukb-d-30760_irnt	HDL cholesterol	103623491	4.58237e-07	0.0024072	315133	-0.01214	4	T	C	0.66181
ukb-d-30610_irnt	Alkaline phosphatase	103623491	9.21913e-07	0.0024605	344292	0.012076	4	T	C	0.66167
ukb-d-30190_irnt	Monocyte percentage	103623491	1.72151e-06	0.00244231	349861	0.0116833	4	T	C	0.661651
ukb-d-30760_raw	HDL cholesterol	103623491	4.56447e-06	0.00092636	315133	-0.0042464	4	T	C	0.66181
ukb-d-30810_raw	Phosphate	103623491	5.09155e-06	0.00041332	314658	-0.0018852	4	T	C	0.66183
ukb-d-30810_irnt	Phosphate	103623491	5.93198e-06	0.0025734	314658	-0.011655	4	T	C	0.66183
ukb-d-30610_raw	Alkaline phosphatase	103623491	9.37778e-06	0.065903	344292	0.29202	4	T	C	0.66167
ukb-d-30670_raw	Urea	103623491	1.04981e-05	0.0034018	344052	0.014991	4	T	C	0.66168
ukb-d-30880_raw	Urate	103623491	2.08281e-05	0.17344	343836	0.73816	4	T	C	0.66169
ukb-d-30880_irnt	Urate	103623491	2.53151e-05	0.0021495	343836	0.0090538	4	T	C	0.66169
ukb-d-30130_irnt	Monocyte count	103623491	2.56218e-05	0.00244633	349856	0.0102974	4	T	C	0.661657
ukb-d-30830_irnt	SHBG	103623491	4.88416e-05	0.0023964	312215	-0.0097322	4	T	C	0.66177
ukb-d-30620_irnt	Alanine aminotransferase	103623491	5.13949e-05	0.0023624	344136	0.0095659	4	T	C	0.66166
ebi-a-GCST004633	Neutrophil percentage of white cells	103623491	6.89906e-05	0.00377952	171542	0.0150415	4	T	C	0.6634
ieu-a-1185	Autism Spectrum Disorder	103623491	7.01504e-05	0.0148	46351	0.0590045	4	T	C
ukb-d-30850_irnt	Testosterone	103623491	8.82592e-05	0.0016131	312102	-0.0063248	4	T	C	0.66159
ukb-d-30630_irnt	Apoliprotein A	103623491	0.00010173	0.0024483	313387	-0.0095152	4	T	C	0.66184
prot-a-2601	Ribonucleoside-diphosphate reductase large subunit	103623491	0.000125893	0.0263	3301	0.101	4	T	C	0.6709
ukb-d-30250_irnt	Reticulocyte count	103623491	0.000161116	0.00250971	344729	0.00946993	4	T	C	0.66159
ukb-d-30630_raw	Apoliprotein A	103623491	0.000178731	0.00066401	313387	-0.0024883	4	T	C	0.66184
ukb-d-30750_irnt	Glycated haemoglobin	103623491	0.00019954	0.0024313	344182	0.0090436	4	T	C	0.66159
ukb-d-20541	Difficulty stopping worrying during worst period of anxiety	103623491	0.000206376	0.00184844	35523	0.00686041	4	T	C	0.65921
ukb-d-30300_irnt	High light scatter reticulocyte count	103623491	0.000221019	0.00252362	344729	0.0093216	4	T	C	0.66159
ukb-d-30750_raw	Glycated haemoglobin	103623491	0.00034157	0.016221	344182	0.058097	4	T	C	0.66159
ukb-d-30740_raw	Glucose	103623491	0.000348972	0.0031953	314916	0.011426	4	T	C	0.66182
ukb-d-M13_TRIGGERFINGER	Trigger finger	103623491	0.000382834	0.000184643	361194	0.000655792	4	T	C	0.661612
finn-a-H8_MED_SUPP	Suppurative and unspecified otitis media	102702334	0.000440301	0.0313		0.1099	4	T	C	0.6576
ukb-d-30850_raw	Testosterone	103623491	0.000488765	0.0071485	312102	-0.024926	4	T	C	0.66159
ukb-d-30870_raw	Triglycerides	103623491	0.000597888	0.0025344	343992	0.0086997	4	T	C	0.66167
ukb-d-5959	Previously smoked cigarettes on most/all days	103623491	0.000620383	0.015691	2005	0.0537897	4	T	C	0.67022
prot-a-534	Coiled-coil-helix-coiled-coil-helix domain-containing protein 10, mitochondrial	103623491	0.000630957	0.0263	3301	0.09	4	T	C	0.6709
finn-a-H8_SUP_ACUTE	Acute suppurative otitis media	102702334	0.000646904	0.0367		0.1252	4	T	C	0.6575
prot-a-1663	Kallikrein-5	103623491	0.000676083	0.0263	3301	-0.0896	4	T	C	0.6709
ukb-d-30240_irnt	Reticulocyte percentage	103623491	0.000692261	0.00254219	344728	0.00862477	4	T	C	0.661591
ukb-d-30290_irnt	High light scatter reticulocyte percentage	103623491	0.00073188	0.0025422	344729	0.00858598	4	T	C	0.66159
finn-a-XVII_MALFORMAT_ABNORMAL	Congenital malformations, deformations and chromosomal abnormalities	102702334	0.000987598	0.0227		-0.0748	4	T	C	0.6576

### Sheet: rs325506
ID	Trait	Position	P	SE	N	Beta	CHR	EA	NEA	EAF
ukb-b-9405	Waist circumference	104012303	5.00035e-13	0.00180184	462166	-0.0130189	5	G	C	0.557745
ukb-b-4616	Nap during day	104012303	1.39991e-12	0.00123344	462400	-0.00873781	5	G	C	0.557753
ukb-b-13764	Long-standing illness, disability or infirmity	104012303	8.99912e-12	0.000988912	451893	-0.0067455	5	G	C	0.557752
ukb-b-6991	Seen doctor (GP) for nerves, anxiety, tension or depression	104012303	2.99985e-11	0.000983635	459560	-0.00653634	5	G	C	0.557797
ukb-b-16407	Trunk fat percentage	104012303	5.00035e-11	0.00186368	454613	-0.0122445	5	G	C	0.55761
ukb-b-20044	Trunk fat mass	104012303	6.79986e-11	0.00202837	454588	-0.0132355	5	G	C	0.557615
ukb-b-8909	Body fat percentage	104012303	8.80035e-11	0.00155262	454633	-0.0100705	5	G	C	0.557612
ukb-b-10215	Hand grip strength (right)	104012303	1.29999e-10	0.00149755	461089	0.00962406	5	G	C	0.557702
ukb-b-3957	Sleeplessness / insomnia	104012303	1.7e-10	0.00149631	462341	-0.00955048	5	G	C	0.557758
ukb-b-19393	Whole body fat mass	104012303	2.80001e-10	0.00196725	454137	-0.012412	5	G	C	0.557597
ukb-b-8121	Salt added to food	104012303	3.59998e-10	0.00177559	462630	-0.0111373	5	G	C	0.557748
ukb-b-6704	Arm fat mass (right)	104012303	6.80002e-10	0.00197899	454757	-0.0122118	5	G	C	0.557617
ukb-b-18200	Blood clot, DVT, bronchitis, emphysema, asthma, rhinitis, eczema, allergy diagnosed by doctor: None of the above	104012303	9.49992e-10	0.000971266	462013	0.00594122	5	G	C	0.557756
ukb-b-18096	Leg fat mass (right)	104012303	1.5e-09	0.00161411	454846	-0.00975287	5	G	C	0.557613
ukb-a-442	Blood clot DVT bronchitis emphysema asthma rhinitis eczema allergy diagnosed by doctor: None of the above	104012303	1.56484e-09	0.00114683	336782	0.0069242	5	G	C	0.558353
ukb-b-8338	Arm fat mass (left)	104012303	1.7e-09	0.00197885	454684	-0.0119271	5	G	C	0.557619
ukb-a-12	Nap during day	104012303	1.82402e-09	0.00145137	337074	-0.00872694	5	G	C	0.558353
ukb-b-20531	Leg fat percentage (right)	104012303	2.39999e-09	0.00128571	454854	-0.00767238	5	G	C	0.557615
ukb-b-19953	Body mass index (BMI)	104012303	2.5e-09	0.00199093	461460	-0.011864	5	G	C	0.557713
ukb-b-20292	Taking other prescription medications	104012303	2.90001e-09	0.00104448	461332	-0.00620096	5	G	C	0.557766
ukb-a-246	Seen doctor (GP) for nerves anxiety tension or depression	104012303	3.27823e-09	0.00115541	335108	-0.00683679	5	G	C	0.558353
ukb-b-7478	Hand grip strength (left)	104012303	3.50002e-09	0.00149538	461026	0.00883029	5	G	C	0.557707
ukb-b-2303	Body mass index (BMI)	104012303	3.79997e-09	0.00200558	454884	-0.0118159	5	G	C	0.557619
ukb-b-7212	Leg fat mass (left)	104012303	3.79997e-09	0.00159504	454823	-0.00939682	5	G	C	0.557613
ieu-a-1188	Major Depressive Disorder	104012303	3.96798e-09	0.008	173005	-0.0471984	5	G	C
ukb-a-382	Waist circumference	104012303	8.23967e-09	0.00216847	336639	-0.0124982	5	G	C	0.558353
ukb-b-18377	Leg fat percentage (left)	104012303	8.50002e-09	0.00126929	454826	-0.00730862	5	G	C	0.557613
ukb-b-11842	Weight	104012303	1.09999e-08	0.00174659	461632	-0.00997448	5	G	C	0.557717
ukb-b-12039	Weight	104012303	1.29999e-08	0.0017589	454893	-0.00999374	5	G	C	0.55762
ukb-b-20188	Arm fat percentage (left)	104012303	1.6e-08	0.00153254	454724	-0.00865766	5	G	C	0.557616
ukb-a-291	Trunk fat mass	104012303	1.7033e-08	0.00246461	331093	-0.0139001	5	G	C	0.558353
ukb-b-12854	Arm fat percentage (right)	104012303	2e-08	0.00154119	454789	-0.00865327	5	G	C	0.557614
ukb-a-275	Leg fat mass (right)	104012303	2.81061e-08	0.00195716	331293	-0.010868	5	G	C	0.558353
ukb-a-283	Arm fat mass (right)	104012303	2.93474e-08	0.00239853	331226	-0.0133008	5	G	C	0.558353
ukb-a-264	Body fat percentage	104012303	3.77998e-08	0.00187695	331117	-0.010325	5	G	C	0.558353
ukb-a-265	Whole body fat mass	104012303	3.90373e-08	0.00238854	330762	-0.0131257	5	G	C	0.558353
ukb-a-274	Leg fat percentage (right)	104012303	4.20388e-08	0.00155037	331296	-0.00849943	5	G	C	0.558353
ukb-a-13	Sleeplessness / insomnia	104012303	4.93276e-08	0.0017551	336965	-0.00957206	5	G	C	0.558353
ukb-d-30760_irnt	HDL cholesterol	104012303	5.97585e-08	0.0022934	315133	0.01243	5	G	C	0.55762
ukb-a-290	Trunk fat percentage	104012303	6.41342e-08	0.00224989	331113	-0.0121652	5	G	C	0.558353
ukb-a-279	Leg fat mass (left)	104012303	7.04012e-08	0.0019348	331275	-0.0104291	5	G	C	0.558353
ukb-a-287	Arm fat mass (left)	104012303	8.32626e-08	0.00239912	331164	-0.0128594	5	G	C	0.558353
ukb-a-252	Long-standing illness disability or infirmity	104012303	8.78496e-08	0.00116146	329663	-0.00621419	5	G	C	0.558353
ukb-d-30760_raw	HDL cholesterol	104012303	1.0027e-07	0.00088255	315133	0.0047008	5	G	C	0.55762
ukb-b-4063	Number of self-reported non-cancer illnesses	104012303	1.09999e-07	0.00172014	462933	-0.0091222	5	G	C	0.557735
ukb-a-248	Body mass index (BMI)	104012303	1.20996e-07	0.00242193	336107	-0.0128171	5	G	C	0.558353
ukb-a-278	Leg fat percentage (left)	104012303	1.33309e-07	0.00153072	331278	-0.00807357	5	G	C	0.558353
ukb-a-249	Weight	104012303	2.13432e-07	0.00213939	336227	-0.0110978	5	G	C	0.558353
ukb-b-4956	Morning/evening person (chronotype)	104012303	2.30001e-07	0.00205055	413343	0.0106024	5	G	C	0.557629
ukb-b-15590	Hip circumference	104012303	2.90001e-07	0.00200702	462117	-0.010301	5	G	C	0.557751
ieu-a-1185	Autism Spectrum Disorder	104012303	3.49502e-07	0.014	46351	-0.0712969	5	G	C
ukb-b-10011	Townsend deprivation index at recruitment	104012303	4.09996e-07	0.00204174	462464	-0.0103437	5	G	C	0.557789
ieu-b-40	body mass index	104012303	5e-07	0.0017	686930	-0.0087	5	G	C	0.5497
ukb-b-2535	Falls in the last year	104012303	5.30005e-07	0.00119223	461725	-0.00597945	5	G	C	0.55776
ukb-a-11	Morning/evening person (chronotype)	104012303	6.14979e-07	0.00240866	301143	0.0120109	5	G	C	0.558353
ebi-a-GCST005902	Depression (broad)	104012303	9.03649e-07	0.0011866	322580	-0.0058281	5	G	C	0.558504
ukb-a-379	Hand grip strength (right)	104012303	1.093e-06	0.00176862	335842	0.00862059	5	G	C	0.558353
ukb-b-18275	Hearing difficulty/problems with background noise	104012303	1.09999e-06	0.00101755	453482	-0.00495331	5	G	C	0.557757
ukb-a-286	Arm fat percentage (left)	104012303	1.13658e-06	0.00185298	331198	-0.00901746	5	G	C	0.558353
ukb-a-282	Arm fat percentage (right)	104012303	1.26751e-06	0.00186162	331249	-0.00901929	5	G	C	0.558353
ukb-a-447	Blood clot DVT bronchitis emphysema asthma rhinitis eczema allergy diagnosed by doctor: Hayfever allergic rhinitis or eczema	104012303	1.45794e-06	0.00103499	336782	-0.00498554	5	G	C	0.558353
ukb-b-17241	Blood clot, DVT, bronchitis, emphysema, asthma, rhinitis, eczema, allergy diagnosed by doctor: Hayfever, allergic rhinitis or eczema	104012303	1.7e-06	0.000876042	462013	-0.00419034	5	G	C	0.557756
ukb-a-310	Taking other prescription medications	104012303	1.87741e-06	0.00122655	336330	-0.00584608	5	G	C	0.558353
ukb-b-4650	Comparative body size at age 10	104012303	2e-06	0.00141068	454718	0.00670301	5	G	C	0.557729
ukb-b-9838	Pain type(s) experienced in last month: Back pain	104012303	2.30001e-06	0.000914415	461857	-0.00432213	5	G	C	0.557754
ieu-b-38	systolic blood pressure	104012303	2.41502e-06	0.0304	729427	0.1434	5	G	C	0.5575
ieu-a-1183	ADHD	104012303	2.947e-06	0.0134	55374	-0.0624958	5	G	C
ukb-b-6306	Overall health rating	104012303	3.09999e-06	0.00151171	460844	-0.00705105	5	G	C	0.557768
ukb-d-1538_1	Major dietary changes in the last 5 years: Yes, because of illness	104012303	3.69709e-06	0.000727858	360294	-0.00336838	5	G	C	0.557943
ukb-a-374	Hand grip strength (left)	104012303	4.23545e-06	0.00176556	335821	0.00812078	5	G	C	0.558353
ukb-b-929	Frequency of tiredness / lethargy in last 2 weeks	104012303	5e-06	0.00175796	449019	-0.00802116	5	G	C	0.55779
ukb-b-7408	Average total household income before tax	104012303	5.39995e-06	0.00266488	397751	0.0121216	5	G	C	0.557415
ukb-b-3656	Number of treatments/medications taken	104012303	5.49997e-06	0.00166886	462933	-0.00758675	5	G	C	0.557735
ukb-b-20261	Ever smoked	104012303	5.69994e-06	0.00101206	461066	-0.00459313	5	G	C	0.557761
ukb-a-388	Hip circumference	104012303	5.92884e-06	0.00242469	336601	-0.0109814	5	G	C	0.558353
ukb-b-6591	Age first had sexual intercourse	104012303	8.19993e-06	0.00217233	406457	0.00968651	5	G	C	0.557791
ukb-b-14961	Other serious medical condition/disability diagnosed by doctor	104012303	8.9e-06	0.000854095	454253	-0.00379484	5	G	C	0.557867
ukb-b-5776	Daytime dozing / sleeping (narcolepsy)	104012303	9.09997e-06	0.00103822	460913	-0.00460766	5	G	C	0.557722
ukb-a-251	Overall health rating	104012303	1.10352e-05	0.00177805	336020	-0.00781611	5	G	C	0.558353
ukb-b-16489	Qualifications: College or University degree	104012303	1.2e-05	0.000957504	458079	0.00419097	5	G	C	0.557768
ukb-b-10817	Particulate matter air pollution (pm2.5); 2010	104012303	1.29999e-05	0.00216565	423796	-0.00943025	5	G	C	0.557607
ukb-a-335	Sodium in urine	104012303	1.41198e-05	0.00238432	326831	-0.0103529	5	G	C	0.558353
ieu-a-1239	Years of schooling	104012303	1.58001e-05	0.00171	766345	0.00739	5	G	C	0.5442
ukb-b-8476	Loneliness, isolation	104012303	1.6e-05	0.000809628	455364	-0.00349149	5	G	C	0.557803
ukb-d-30870_irnt	Triglycerides	104012303	1.63181e-05	0.0023372	343992	-0.010074	5	G	C	0.55782
ukb-a-473	Pain type(s) experienced in last month: Back pain	104012303	1.65676e-05	0.00106881	336650	-0.00460314	5	G	C	0.558353
ukb-b-6066	Tea intake	104012303	1.79999e-05	0.00213484	447485	0.00916696	5	G	C	0.557918
ukb-b-3169	Number of vehicles in household	104012303	2.30001e-05	0.00180856	459696	0.00765226	5	G	C	0.5578
ukb-b-10559	Methods of admission to hospital (recoded): Emergency admission: A&E	104012303	2.30001e-05	0.000803757	462624	-0.0034052	5	G	C	0.557752
ukb-d-20126_0	Bipolar and major depression status: No Bipolar or Depression	104012303	2.39387e-05	0.00213768	86895	0.0090313	5	G	C	0.559326
ukb-a-333	Creatinine (enzymatic) in urine	104012303	3.5333e-05	0.002319	327525	-0.00959166	5	G	C	0.558353
ukb-b-18162	Illness, injury, bereavement, stress in last 2 years: Serious illness, injury or assault to yourself	104012303	3.89996e-05	0.000611058	459742	-0.00251408	5	G	C	0.557782
ukb-d-2247_0	Hearing difficulty/problems: No	104012303	3.96735e-05	0.00104539	346635	0.00429596	5	G	C	0.55828
ukb-a-245	Frequency of tiredness / lethargy in last 2 weeks	104012303	4.14629e-05	0.00204969	327528	-0.00840214	5	G	C	0.558353
ukb-a-34	Comparative body size at age 10	104012303	4.17013e-05	0.00167576	331693	0.00686712	5	G	C	0.558353
ukb-b-4094	Length of mobile phone use	104012303	4.30002e-05	0.00286292	456972	-0.0117127	5	G	C	0.55771
ukb-d-1538_0	Major dietary changes in the last 5 years: No	104012303	4.69256e-05	0.0011542	360294	0.00469816	5	G	C	0.557943
ukb-d-30250_irnt	Reticulocyte count	104012303	5.03895e-05	0.00239223	344729	-0.00969779	5	G	C	0.558167
ukb-a-47	Irritability	104012303	5.79722e-05	0.00112553	322668	-0.00452572	5	G	C	0.558353
ukb-b-6848	Ever depressed for a whole week	104012303	6.29999e-05	0.00181906	149899	-0.00727642	5	G	C	0.557981
ukb-d-30870_raw	Triglycerides	104012303	6.31888e-05	0.0024148	343992	-0.0096607	5	G	C	0.55782
ukb-a-15	Daytime dozing / sleeping (narcolepsy)	104012303	7.74105e-05	0.00121094	336082	-0.00478603	5	G	C	0.558353
ukb-a-22	Number of self-reported non-cancer illnesses	104012303	7.81772e-05	0.00202255	337159	-0.00798901	5	G	C	0.558353
ukb-a-24	Number of treatments/medications taken	104012303	7.9539e-05	0.00196366	337159	-0.00774828	5	G	C	0.558353
ubm-a-177	IDP SWI T2star right amygdala	104012303	9.12011e-05	0.0149	7916	0.0582	5	G	C	0.55355
ukb-b-19950	Operative procedures - main OPCS: X99.8 No procedure performed	104012303	9.59997e-05	0.00091828	463010	-0.00358146	5	G	C	0.557741
ieu-a-1186	Anorexia Nervosa	104012303	0.000112101	0.0294	14477	0.113796	5	G	C
ukb-d-30300_irnt	High light scatter reticulocyte count	104012303	0.000122101	0.0024055	344729	-0.00924172	5	G	C	0.558167
ukb-d-20546_3	Substances taken for depression: Medication prescribed to you (for at least two weeks)	104012303	0.000122166	0.00175481	117763	-0.00674174	5	G	C	0.559135
ukb-b-19809	Fed-up feelings	104012303	0.000129999	0.00103467	453071	-0.00396412	5	G	C	0.557852
ukb-b-9130	Pain type(s) experienced in last month: None of the above	104012303	0.000140001	0.00102387	461857	0.00390116	5	G	C	0.557754
ukb-a-280	Leg fat-free mass (left)	104012303	0.000145633	0.00161198	331258	-0.006123	5	G	C	0.558353
ukb-d-30720_irnt	Cystatin C	104012303	0.000148861	0.0021936	344264	-0.0083203	5	G	C	0.55784
ukb-a-268	Basal metabolic rate	104012303	0.000153095	0.00162323	331307	-0.00614559	5	G	C	0.558353
ukb-a-257	Hearing difficulty/problems: Yes	104012303	0.000154198	0.00109515	323978	-0.00414434	5	G	C	0.558353
ukb-a-262	Falls in the last year	104012303	0.00015597	0.00139008	336617	-0.00525648	5	G	C	0.558353
ukb-a-281	Leg predicted mass (left)	104012303	0.000157714	0.00160103	331253	-0.00604972	5	G	C	0.558353
ukb-d-30630_irnt	Apoliprotein A	104012303	0.00015968	0.0023327	313387	0.0088072	5	G	C	0.55759
ukb-b-16099	Leg fat-free mass (left)	104012303	0.00016	0.0013101	454805	-0.00494785	5	G	C	0.557606
ukb-b-7663	Types of physical activity in last 4 weeks: Strenuous sports	104012303	0.00016	0.000634332	460376	0.00239007	5	G	C	0.557778
ukb-b-6235	Operation code: cholecystectomy/gall bladder removal	104012303	0.00016	0.000406198	462933	-0.00153143	5	G	C	0.557735
ukb-b-17271	Leg predicted mass (left)	104012303	0.00016	0.00130151	454799	-0.00490556	5	G	C	0.557609
ukb-a-413	Illness injury bereavement stress in last 2 years: Serious illness injury or assault to yourself	104012303	0.000161206	0.000710812	335219	-0.00268202	5	G	C	0.558353
ukb-b-16446	Basal metabolic rate	104012303	0.00017	0.00131406	454874	-0.0049419	5	G	C	0.55762
ukb-b-9942	Nitrogen dioxide air pollution; 2010	104012303	0.000179999	0.00206278	456380	-0.0077122	5	G	C	0.55782
ukb-a-373	Ever depressed for a whole week	104012303	0.000180281	0.00213353	109229	-0.00799069	5	G	C	0.558353
ukb-a-49	Fed-up feelings	104012303	0.000182953	0.00121661	330549	-0.00455195	5	G	C	0.558353
ukb-a-261	Hearing difficulty/problems with background noise	104012303	0.000187733	0.00119472	330759	-0.00446231	5	G	C	0.558353
ukb-b-2134	Past tobacco smoking	104012303	0.000189998	0.00271551	424960	0.0101238	5	G	C	0.557748
ukb-b-4522	Time spent using computer	104012303	0.000189998	0.00183936	360895	-0.00685425	5	G	C	0.557487
ukb-b-18674	Ever unenthusiastic/disinterested for a whole week	104012303	0.0002	0.00178781	146542	-0.00664917	5	G	C	0.55815
ukb-b-1440	Operative procedures - secondary OPCS: H28.9 Unspecified diagnostic endoscopic examination of sigmoid colon using rigid sigmoidoscope	104012303	0.00021	0.000114321	463010	-0.000424233	5	G	C	0.557741
ukb-d-30630_raw	Apoliprotein A	104012303	0.000214501	0.00063266	313387	0.0023417	5	G	C	0.55759
ukb-b-4256	Lifetime number of sexual partners	104012303	0.000219999	0.00185939	378882	-0.00687096	5	G	C	0.558131
ukb-a-66	Non-cancer illness code self-reported: asthma	104012303	0.000230054	0.000785895	337159	-0.00289488	5	G	C	0.558353
ukb-d-30240_irnt	Reticulocyte percentage	104012303	0.00023397	0.00242319	344728	-0.0089155	5	G	C	0.558167
ukb-b-11085	Medication for pain relief, constipation, heartburn: None of the above	104012303	0.000280001	0.00104351	457547	0.00379503	5	G	C	0.557729
ukb-a-453	Medication for pain relief constipation heartburn: None of the above	104012303	0.000300303	0.0012261	333581	0.00443244	5	G	C	0.558353
ieu-a-1001	Years of schooling	104012303	0.000308397	0.002	293723	0.009	5	G	C	0.5243
ukb-b-20214	Attendance/disability/mobility allowance: Disability living allowance	104012303	0.000309999	0.000433073	459354	-0.00156205	5	G	C	0.557782
ukb-b-16399	Main speciality of consultant (recoded): Trauma and orthopaedics	104012303	0.000309999	0.000753457	461797	-0.00271652	5	G	C	0.557737
ukb-d-20499	Ever sought or received professional help for mental distress	104012303	0.000323907	0.00198626	117677	-0.0071416	5	G	C	0.559221
ukb-a-45	Mood swings	104012303	0.000344651	0.0012351	329428	-0.00442071	5	G	C	0.558353
ukb-a-397	Qualifications: College or University degree	104012303	0.000369088	0.00114794	334070	0.00408816	5	G	C	0.558353
ukb-a-376	Ever unenthusiastic/disinterested for a whole week	104012303	0.000371056	0.00209122	106868	-0.00744466	5	G	C	0.558353
ieu-b-41	bipolar disorder	104012303	0.000379901	0.0135	51710	-0.047904	5	G	C	0.552883
ukb-a-289	Arm predicted mass (left)	104012303	0.000394703	0.00155051	331146	-0.00549445	5	G	C	0.558353
ubm-a-76	IDP T1 FAST ROIs L juxtapos lobule cortex	104012303	0.00040738	0.0141	7916	0.05	5	G	C	0.55355
ukb-d-30290_irnt	High light scatter reticulocyte percentage	104012303	0.000420824	0.00242321	344729	-0.00854594	5	G	C	0.558167
ukb-d-20547_1	Activities undertaken to treat depression: Talking therapies, such as psychotherapy, counselling, group therapy or CBT	104012303	0.000422124	0.00169153	117763	-0.00596427	5	G	C	0.559135
ukb-b-1260	Spells in hospital	104012303	0.000430002	0.0020875	303963	-0.00735508	5	G	C	0.557081
ebi-a-GCST006941	Irritable mood	104012303	0.000433601	0.00236526	366726	-0.00832335	5	G	C	0.5572
ukb-a-309	Other serious medical condition/disability diagnosed by doctor	104012303	0.000449593	0.00100079	331274	-0.00351193	5	G	C	0.558353
ukb-a-276	Leg fat-free mass (right)	104012303	0.000476354	0.00161137	331285	-0.00562973	5	G	C	0.558353
ukb-b-9093	Arm predicted mass (left)	104012303	0.000479999	0.0012628	454655	-0.00440783	5	G	C	0.55761
ukb-d-20546_4	Substances taken for depression: Drugs or alcohol (more than once)	104012303	0.000579842	0.001076	117763	-0.00370248	5	G	C	0.559135
ukb-a-6	Time spent using computer	104012303	0.000597696	0.00216813	261987	-0.00744254	5	G	C	0.558353
ukb-b-8667	Treatment speciality of consultant (recoded): Trauma & orthopaedics	104012303	0.000599998	0.000794736	448516	-0.002728	5	G	C	0.557601
ukb-b-19925	Arm fat-free mass (left)	104012303	0.000599998	0.00126776	454672	-0.00435267	5	G	C	0.557616
ukb-b-12654	Former alcohol drinker	104012303	0.00061	0.0039189	31506	-0.0134325	5	G	C	0.555654
ubm-a-1935	NET100 0779	104012303	0.000630957	0.0158	7916	-0.0541	5	G	C	0.55355
ukb-d-20500	Ever suffered mental distress preventing usual activities	104012303	0.000637324	0.00193281	116527	-0.00660113	5	G	C	0.55933
ukb-b-12417	Nitrogen oxides air pollution; 2010	104012303	0.000649995	0.00208033	456380	-0.00709755	5	G	C	0.55782
ukb-b-12828	Leg fat-free mass (right)	104012303	0.000649995	0.00130933	454835	-0.00446671	5	G	C	0.557612
ubm-a-2654	IDP SWI T2star left amygdala plus IDP SWI T2star right amygdala	104012303	0.000660693	0.0262	7916	0.0892	5	G	C	0.55355
ukb-a-236	Ever smoked	104012303	0.000671986	0.00119862	336067	-0.00407625	5	G	C	0.558353
ukb-a-277	Leg predicted mass (right)	104012303	0.000709398	0.00160088	331285	-0.0054205	5	G	C	0.558353
ukb-b-19419	Diagnoses - main ICD10: R11 Nausea and vomiting	104012303	0.000710003	0.000142237	463010	-0.000481695	5	G	C	0.557741
ukb-b-16886	Types of transport used (excluding work): Car/motor vehicle	104012303	0.000729995	0.00085352	460491	0.00288482	5	G	C	0.55779
ebi-a-GCST006475	Depressed affect	104012303	0.000739299	0.002334	357957	-0.007875	5	G	C	0.5583
ubm-a-2661	volume Left-Caudate	104012303	0.00074131	0.0133	7916	0.0448	5	G	C	0.55355
ebi-a-GCST006947	Feeling fed-up	104012303	0.000742899	0.00233919	374971	-0.00789009	5	G	C	0.5572
ukb-b-151	Number of days/week of vigorous physical activity 10+ minutes	104012303	0.000749998	0.00416958	440512	0.0140525	5	G	C	0.557925
prot-a-2571	E3 ubiquitin-protein ligase RNF34	104012303	0.000758578	0.0251	3301	0.0845	5	G	C	0.55866
ukb-a-44	Townsend deprivation index at recruitment	104012303	0.00076745	0.00238018	336798	-0.00800765	5	G	C	0.558353
ukb-b-20233	Diagnoses - secondary ICD10: M19.99 Arthrosis, unspecified (Site unspecified)	104012303	0.000840001	0.000165449	463010	-0.000552583	5	G	C	0.557741
ukb-d-30130_irnt	Monocyte count	104012303	0.00084252	0.00233207	349856	-0.00778554	5	G	C	0.558212
ukb-b-10932	Sweet pepper intake	104012303	0.000870001	0.00450118	64949	0.0149921	5	G	C	0.55828
ukb-b-20193	PCT where patients GP was registered: CENTRAL CHESHIRE PCT	104012303	0.000879995	0.000111429	463010	-0.000370695	5	G	C	0.557741
ukb-b-13148	Treatment/medication code: ventolin 100micrograms inhaler	104012303	0.000879995	0.000349084	462933	-0.00116093	5	G	C	0.557735
ukb-a-288	Arm fat-free mass (left)	104012303	0.000882673	0.00155634	331159	-0.00517562	5	G	C	0.558353
ukb-a-470	Pain type(s) experienced in last month: None of the above	104012303	0.000898669	0.00120623	336650	0.00400528	5	G	C	0.558353
ubm-a-2244	NET100 1088	104012303	0.000912011	0.0158	7916	0.0525	5	G	C	0.55355
ukb-b-4000	Leisure/social activities: Sports club or gym	104012303	0.000920005	0.000961001	461369	0.00318541	5	G	C	0.557789
ukb-b-14310	Leg predicted mass (right)	104012303	0.000940005	0.00130088	454834	-0.0043037	5	G	C	0.557612
ieu-a-806	Autism	104012303	0.000965606	0.028	10263	-0.0923968	5	G	C	0.5449
ieu-a-1184	Autism Spectrum Disorder	104012303	0.000965606	0.028	10610	-0.0923968	5	G	C
ukb-b-5445	Number in household	104012303	0.000969996	0.00148282	459988	0.00489188	5	G	C	0.557784
ukb-d-30260_irnt	Mean reticulocyte volume	104012303	0.000980618	0.00241141	344728	0.00794814	5	G	C	0.558167
ebi-a-GCST005232	Neuroticism	104012303	0.000997011	0.0055948	329821	-0.018415	5	G	C
