## Supplementary material for "Identification of shared and differentiating genetic risk for autism spectrum disorder, attention deficit hyperactivity disorder and case subgroups": Table S6

### Sheet: Readme
Supplementary Table S6
LDSC enrichment analyses for epigenomic peaks
All P-values are corrected for multiple testing (BH correction).
Cell type	category of cell type-specific epigenomics peaks identified by single nucleus ATAC-seq assay (PMID: 33106633)
ADHD	results for ADHD GWAS (PMID 30478444)
ASD	results for ASD GWAS (PMID 30804558)
combined	results for combined GWAS
ADHD vs ASD	results for ADHD vs ASD GWAS
P-value	LD-score regression P-value (test whether common genetic variants associated with investigated trait and located in the cell type-specific open chromatin peaks explain more of the heritability than variants located outside cell type-specific open chromatin)
Norm. coeff.	LD-score regression coefficient normalized by the per-SNP heritability of the GWAS trait (this normalization enables comparisons of the regression coefficients across traits with a wide range of heritabilities)

### Sheet: results
Cell type	ADHD		ASD		combined		ADHD vs ASD
	P-value	Norm. coeff.	P-value	Norm. coeff.	P-value	Norm. coeff.	P-value	Norm. coeff.
Excitatory_neurons	8.31151e-06	0.636066	0.00054553	0.550127	0.000211482	0.545431	1.13812e-06	0.830879
Inhibitory_neurons	1.91793e-05	0.580687	9.76757e-05	0.615081	4.01329e-05	0.606982	0.000171505	0.665164
Nigral_neurons	5.43372e-05	1.00645	0.00201891	0.781623	5.97367e-05	1.02097	0.0389263	0.527299
Neurons_unclassified	1.52692e-06	1.0123	3.28557e-05	1.08648	3.73813e-06	1.14352	0.000274831	1.0829
OPCs	0.00464383	0.483333	0.00204563	0.727661	0.00257777	0.557647	0.00184406	0.762414
Astrocytes	0.0123054	0.362262	0.047102	0.335829	0.0433696	0.310953	0.046679	0.324919
Oligodendrocytes	0.165291	0.137541	0.126306	0.206621	0.508054	-0.00319465	0.00259861	0.472436
Microglia	0.339069	0.0774064	0.304879	0.108693	0.452528	0.0238888	0.658083	-0.0885627
